# Genomic Copy Number Variants Associated with Strabismus and Amblyopia in the All of Us Research Program

**DOI:** 10.1101/2025.11.03.25339429

**Authors:** Kyoung A Viola Lee, Mary C. Whitman

## Abstract

**Purpose:** To identify rare and common copy number variants (CNVs) associated with strabismus and amblyopia.

**Methods:** Case-control association study using structural variant calls from short-read whole-genome sequencing from the *All of Us* Research Program, including 1,224 adults with strabismus, 564 with amblyopia (152 with both), and controls (95,175 for strabismus; 95,319 for amblyopia). Autosomal CNVs were identified using the GATK-SV pipeline. After instituting quality control measures, CNVs present in ≥20 affected individuals were divided into rare (<1% population frequency) and common (>1% population frequency). CNVs were manually verified in IGV. In an independent analysis, we examined three intergenic duplications previously associated with strabismus to assess whether the findings could be replicated.

**Results:** One rare and 3 common CNVs were associated with amblyopia: a rare intronic deletion in *MDGA2*, an intronic duplication in *CAMK2D,* and intronic deletions in *COG1 and KMT2C*. Three rare and 2 common CNVs were associated with strabismus: rare intronic deletions in *PCDH15*, *GTF2H1*, and *NKAIN3*, a common intronic deletion in *TRANK1,* and a common intronic duplication in *GRK5*. Implicated genes predominantly affect neuronal and synaptic function, including modulation of postsynaptic potential, retrograde transport, glutaminergic synaptic transmission, and calcium-mediated signaling. GRK5 interacts with CXCR4, a chemokine receptor critical for axon guidance of the oculomotor nerve. The previously identified chr4 duplication was also significantly associated with strabismus in the AoURP dataset, replicating previous findings.

**Conclusions:** CNVs are an additional source of genetic risk for strabismus and amblyopia and highlight synaptic and neurodevelopmental pathways as central to etiology.
