## Supplemental Table 1 for "Genomic Copy Number Variants Associated with Strabismus and Amblyopia in the All of Us Research Program"

### Sheet: Sheet1
variant	Gene	Protein-Protein Interactions of the affected gene	Gene-Gene Interactions of the affected gene	Number of eQTLs / sQTLs present within the CNV	cis-regulatory elements (CREs; enhancer/promoter) present within the CNV	pHaplo	pTriplo	novel splice sites created at breakpoint junctions	Located at a key TAD boundary (determined via CTCF status) or a Loop Anchor
chr14:47202507-47209025_DEL	MDGA2	NLGN2, NLGN1	NRXN1, NLGN4X, NLGN3, THBS1, NLGN4Y, NLGN2, APBA1, GABRB3, DLG2, SYT11, NLGN1, CSMD1, CEACAM5, FN1, GPLD1	None	EH38E1711747, ENSR14_5F4RLP	0.97	0.85	None	TAD boundary
chr4:113558583-113558726_DUP	CAMK2D	CAMK2A, CAMK2B, CALM3, CALM1, CALM2, CAMK2G, MPP1, RYR2, CALML3, CALML5	GRIA2, GRIN2C, GRIN1, GRIN2A, GRIN2B, CAMK2B, GRIA1, CALM3, GRM3, KRAS, CAMK4, CALML3, CALML5, CAMK2G, CALML6	None	None	0.98	0.89	Novel Acceptor at DUP junction (score=12, ATACTGATTTTGAGA)	No
chr17:73194157-73194730_DEL	COG1	COG7, COG5, COG3, COG8, COG4, COG2, COG6, GOSR2, STX16, STX5	COG3, GOSR1, COG4, COG2, COG5, VPS53, VPS51, COG8, SYS1, COG7, BET1, COG6, STX16, STX6, STX5	None	EH38E1884032	0.78	0.42	None	No
chr7:152385038-152385644_DEL	KMT2C	RBBP5, DPY30, WDR5, PAXIP1, NCOA6, KDM6A, ASH2L, KMT2D, PAGR1, SETD1A	H4C6, H2AC8, SETD1A, H2BC12, H4C2, RBBP5, H2AC11, H2AC6, KMT2B, KDM6A, NCOA6, H3C14, H2AC13, KMT2A, KMT2D	140	None	0.99	0.92	None	TAD boundary
chr10:54422793-54424749_DEL	PCDH15	CDH23, MYO7A, USH1C, LHFPL5, USH1G, ADGRV1, USH2A, WHRN, TMC1, CIB2	TMC2, USH1C, CDH23, TMIE, MYO7A, TMC1, USH2A, LHFPL5, WHRN, ADGRV1, CIB2, USH1G, CLRN1, GJB2, OTOF	255	None	0.07	0.22	None	No
chr11:18350480-18350590_DEL	GTF2H1	GTF2H2, ERCC2, MNAT1, ERCC5, CCNH, GTF2E1, GTF2H2C, CDK7, ERCC3, GTF2H5	POLR2L, POLR2F, POLR2C, POLR2I, POLR2H, MNAT1, POLR2B, POLR2J, ERCC3, GTF2E1, POLR2K, TAF2, GTF2F2, POLR2G, GTF2H4	None	None	0.98	0.97	Novel Donor at DEL junction (score=12, GAGGTCAGA)	No
chr8:62849455-62851206_DEL	NKAIN3	No high-confidence PPI partners found	C1orf167, C3orf22, TENM4, CC2D2B, RNASE12, C12orf56, SH2D7, CLPSL1, C22orf42, TMEM68, C21orf62, SPDYE4, ANKRD62, FSTL5, KLHL32	1789	None	0.17	0.21	None	No
chr10:119394226-119394851_DUP	GRK5	GIT1, ARRB1, ARRB2, CALM3, OPRM1, GIT2, CALM1, ADRB2, CALM2, RHO	CXCR1, CCR5, CCR2, CCR7, RHO, RCVRN, CCR1, CXCR3, CXCR2, NFKBIA, GRK6, AGT, ADRB2, ARHGEF6, CXCR4	None	None	0.97	0.9	None	No
chr3:36879856-36880302_DEL	TRANK1	No high-confidence PPI partners found	DDX58, XAF1, DHX58, IFI44L, OAS2, DDX60, SAMD9, RTP4, CACNA1C, UBE2L6, DDX60L, TRIM21, ADAR, ZNF804A, TENM4	None	EH38E2192094	0.29	0.33	None	Loop anchor
