## Supplemental Table 2 for "Genomic Copy Number Variants Associated with Strabismus and Amblyopia in the All of Us Research Program"

### Sheet: Strabismus
Strabismus Cohort — Inclusion & Exclusion Criteria
INCLUSION CRITERIA
Diagnosis Name	ICD-9	ICD-10	SNOMED CT
Strabismus, unspecified	378	H50.9	22066006
Other specified strabismus		H50.89
Other specified disorders of binocular movement		H51.8
Unspecified disorder of binocular movement		H51.9
Constant squint (parent concept)			9650008
Congenital strabismus			95509009
Esotropia, unspecified	378.00, 378.4, 378.83	H50.00, H50.41	16596007
Esotropia (per original)	378.1		16596007
Monocular esotropia	378.01
Intermittent esotropia	378.02, 378.03, 378.2	H50.011
Constant esotropia	378.04	H50.012, H50.07
Esotropia with A-pattern	378.16	H50.40, H50.53	413380004
Esotropia with V-pattern	378.41	H50.08, H50.111, H50.112	415808001
Esotropia, left eye	378.17	H50.411, H50.43
Accommodative esotropia	378.42	H50.50, H50.52
Nonaccommodative esotropia	378.43	H50.51
Alternating esotropia	378.45	H50.05	39837002
Alternating esotropia, with A-pattern		H50.042, H50.132
Alternating esotropia, with V-pattern		H50.122, H50.55
Alternating esotropia, left eye	378.18
Intermittent esotropia, monocular		H50.811
Exotropia, unspecified	378.1	H50.10	399054005
Constant exotropia	378.07, 378.21	H50.18, H50.22
Intermittent exotropia		H50.21, H50.32
Intermittent exotropia, unspecified		H50.312
Intermittent exotropia, alternating		H50.812
Monocular exotropia with V-pattern			111529008
Alternating exotropia	378.05, 378.06	H50.022, H50.06, H50.15, H50.332, H50.34
Alternating exotropia, unspecified		H50.031, H50.032
Alternating exotropia, with A-pattern	378.35	H50.331
Alternating exotropia, with V-pattern		H50.311
Alternating exotropia w/ noncomitance other than A/V			76923000
Vertical heterotropia / manifest vertical squint		H50.2	111530003
Other vertical strabismus		H50.69
Hypertropia	378.7, 378.71	H50.412
Dissociated vertical deviation / dissociated strabismus	378.73		414034000
Cyclotropia, unspecified	378.31
Cyclotropia, left eye	378.32
Cyclotropia, right eye	378.33
Intermittent heterotropia	378.3
Intermittent heterotropia, unspecified	378.5	H50.30
Convergence excess	378.11	H51.12
Convergence insufficiency		H51.11, H51.20
Divergence excess	378.12, 378.14, 378.62	H50.16, H50.17
Divergence insufficiency	378.13, 378.22, 378.23, 378.6	H50.60, H51.21, H51.22
Divergence paralysis	378.15
Vertical heterophoria		H51.23
Mechanical strabismus	378.24		5371001
EXCLUSION CRITERIA
Diagnosis Name	ICD-9	ICD-10	SNOMED CT
Paralytic strabismus, unspecified	378.50	H49.9, H49.889	400942002
Third [oculomotor] nerve palsy, partial	378.51
Third [oculomotor] nerve palsy, total	378.52
Fourth [trochlear] nerve palsy	378.53
Sixth [abducens] nerve palsy	378.54
External ophthalmoplegia	378.55
Total ophthalmoplegia	378.56
Paralytic strabismus, right eye		H49.881, H49.882	16054591000119105
Paralytic strabismus, left eye		H49.883
Other paralytic strabismus / strabismus, other specified (per original)	378.85
Internuclear ophthalmoplegia / strabismus, unspecified (per original)	378.86
Thyroid eye disease (Graves' orbitopathy)	242.00, 242.01, 376.21	H05.20	276177000
Exophthalmos due to thyroid eye disease	376.22	H05.21	416558007
Strabismus due to thyroid eye disease	376.22	H50.81	417022003
Restrictive ophthalmopathy			733328008
Malignant neoplasm of orbital bone	170.0	C41.0
Malignant neoplasm of soft tissue of orbit	190.1	C49.2
Primary malignant neoplasm of orbit / Malignant tumor of orbit	190.1	C69.6	363462005
Benign neoplasm of orbit	224.1	D31.6	92258000
Malignant neoplasm of temporal lobe	191.2	C71.2
Malignant neoplasm of parietal lobe	191.3	C71.3
Malignant neoplasm of occipital lobe	191.4	C71.4
Malignant neoplasm of brainstem	191.7	C71.7
Glioma of brainstem	225.0	D33.1
Pituitary adenoma	227.3	D35.2
Compression of brain / brain stem herniation	348.4	G93.5
Brain death / brainstem death	348.82	G93.82
Brain stem hemorrhage	431	I61.6
Brainstem stroke syndrome / Brain stem infarction	434.91	I63.3	95457000
Posterior cerebral circulation infarction	433.21, 434.91	I63.4, I63.5	230696001
Brain stem contusion	851.6X	S06.371A
Injury of orbit (parent concept)	921.2, 802.6, 802.7	S05.1, S02.3	262754009
Fracture of orbital floor (open / closed)	802.6, 802.7	S02.321A, S02.322A, S02.3XXA
Fracture of medial wall / other facial bones	802.8, 802.9	S02.811A, S02.81XA, S02.82XA, S02.83XA, S02.84XA, S02.85XA
Orbital deformity due to trauma	376.4, 376.46	H05.40, H05.42	50955006
Optic nerve and pathway injury	950.0	S04.01XA, S04.0XXA
Injury to oculomotor nerve	951.0	S04.31XA
Injury of trochlear nerve	951.1	S04.32XA
Traumatic injury of abducens nerve	951.2	S04.33XA
Paralytic lagophthalmos	374.20	H02.209, H02.219, H02.229	59890007
Paralytic lagophthalmos of right eyelid	374.20	H02.211, H02.221	333361000119108
Paralytic lagophthalmos of right upper eyelid	374.20	H02.221	331541000119102
Paralytic lagophthalmos of left eyelid	374.20	H02.214, H02.224	338971000119106
Paralytic ptosis	374.31	H02.40	30410001
Contusion of orbital tissue	921.2	S05.11XA, S05.12XA
Orbital foreign body	930.0	S05.51XA
Mechanical complication of eye orbit prosthesis	996.59	T85.84XA

### Sheet: Amblyopia
Amblyopia Cohort — Inclusion & Exclusion Criteria
INCLUSION CRITERIA
Diagnosis Name	ICD-9	ICD-10	SNOMED CT
Amblyopia, unspecified / amblyopia ex anopsia	368, 368.00	H53.001, H53.002, H53.003, H53.009	387742006
Strabismic amblyopia	368.01	H53.031, H53.032, H53.033, H53.039
Deprivation amblyopia	368.02	H53.011, H53.013
Refractive amblyopia	368.03	H53.021, H53.022, H53.023, H53.029	90927000
Amblyopia suspect		H53.041, H53.042, H53.043
EXCLUSION CRITERIA
Diagnosis Name	ICD-9	ICD-10	SNOMED CT
Paralytic strabismus, unspecified	378.50	H49.9, H49.889	400942002
Third [oculomotor] nerve palsy, partial	378.51	H49.00, H49.01, H49.02, H49.03
Third [oculomotor] nerve palsy, total	378.52	H49.00, H49.01, H49.02, H49.03
Fourth [trochlear] nerve palsy	378.53	H49.10, H49.11, H49.12, H49.13
Sixth [abducens] nerve palsy	378.54	H49.20, H49.21, H49.22, H49.23
External ophthalmoplegia	378.55	H49.880, H49.881, H49.882, H49.883
Total ophthalmoplegia	378.56	H49.880, H49.881, H49.882, H49.883
Paralytic strabismus, right eye		H49.881, H49.882	16054591000119105
Paralytic strabismus, left eye		H49.883
Other paralytic strabismus / strabismus, other specified (per original)	378.85
Internuclear ophthalmoplegia / strabismus, unspecified (per original)	378.86
Thyroid eye disease (Graves' orbitopathy)	242.00, 242.01, 376.21	H05.20	276177000
Exophthalmos due to thyroid eye disease	376.22	H05.21	416558007
Strabismus due to thyroid eye disease	376.22	H50.81	417022003
Restrictive ophthalmopathy			733328008
Malignant neoplasm of orbital bone	170.0	C41.0
Malignant neoplasm of soft tissue of orbit	190.1	C49.2
Primary malignant neoplasm of orbit / Malignant tumor of orbit	190.1	C69.6	363462005
Benign neoplasm of orbit	224.1	D31.6	92258000
Malignant neoplasm of temporal lobe	191.2	C71.2
Malignant neoplasm of parietal lobe	191.3	C71.3
Malignant neoplasm of occipital lobe	191.4	C71.4
Malignant neoplasm of brainstem	191.7	C71.7
Glioma of brainstem	225.0	D33.1
Pituitary adenoma	227.3	D35.2
Compression of brain / brain stem herniation	348.4	G93.5
Brain death / brainstem death	348.82	G93.82
Brain stem hemorrhage	431	I61.6
Brainstem stroke syndrome / Brain stem infarction	434.91	I63.3	95457000
Posterior cerebral circulation infarction	433.21, 434.91	I63.4, I63.5	230696001
Brain stem contusion	851.6X	S06.371A
Injury of orbit (parent concept)	921.2, 802.6, 802.7	S05.1, S02.3	262754009
Fracture of orbital floor (open / closed)	802.6, 802.7	S02.321A, S02.322A, S02.3XXA
Fracture of medial wall / other facial bones	802.8, 802.9	S02.811A, S02.81XA, S02.82XA, S02.83XA, S02.84XA, S02.85XA
Orbital deformity due to trauma	376.4, 376.46	H05.40, H05.42	50955006
Optic nerve and pathway injury	950.0	S04.01XA, S04.0XXA
Injury to oculomotor nerve	951.0	S04.31XA
Injury of trochlear nerve	951.1	S04.32XA
Traumatic injury of abducens nerve	951.2	S04.33XA
Paralytic lagophthalmos	374.20	H02.209, H02.219, H02.229	59890007
Paralytic lagophthalmos of right eyelid	374.20	H02.211, H02.221	333361000119108
Paralytic lagophthalmos of right upper eyelid	374.20	H02.221	331541000119102
Paralytic lagophthalmos of left eyelid	374.20	H02.214, H02.224	338971000119106
Paralytic ptosis	374.31	H02.40	30410001
Contusion of orbital tissue	921.2	S05.11XA, S05.12XA
Orbital foreign body	930.0	S05.51XA
Mechanical complication of eye orbit prosthesis	996.59	T85.84XA
